# Longitudinal, intra-individual stability of untargeted plasma and cerebrospinal fluid metabolites

**DOI:** 10.64898/2025.12.10.25341983

**Authors:** Briana Rocha, Erin Jonaitis, Alana Hamwi, Corinne D. Engelman

## Abstract

**Background/Objectives:** Longitudinal metabolomics analysis offers valuable insight into how metabolic pathways change according to age and health status. However, metabolite levels can fluctuate due to biological factors (ex. age, diet, health-status) and technical factors (ex. sample handling, storage times, instrument performance), with some metabolites exhibiting greater sensitivity to these sources of variability than others. This study aimed to characterize the longitudinal and technical stability of untargeted plasma and cerebrospinal fluid (CSF) metabolites, and to identify a subset that remains reliable over the extended time scales required for epidemiological research.

**Methods:** Untargeted ultra-high-performance liquid chromatography-mass spectrometry (LC-MS) metabolomic profiles were available from multiple visits in the Wisconsin Registry for Alzheimer’s Prevention (WRAP) and Wisconsin Alzheimer’s Disease Research Center (ADRC) studies. For this analysis, we constructed a subset of generally healthy participants with samples drawn at four time points (∼2.5 years apart): two visits analyzed in 2017 and two visits analyzed in 2023, corresponding to two distinct analytical waves. We computed Rothery’s intraclass correlation coefficients (ICCs) to quantify intra-wave and inter-wave stability, evaluated pooled quality-control (QC) variation, classified metabolite stability by established thresholds, and developed a composite score integrating longitudinal stability and susceptibility to technical variance.

**Results:** Across all metabolites, median stability was classified as *fair* (Rothery’s *ρ* >0.40 to ≤0.75) for both plasma and CSF. Although analytical batches were bridged using pooled QC samples, inter-wave stability was significantly lower than intra-wave stability, reflecting increased technical variability across waves. Using the composite score, we identified subsets of metabolites with excellent stability and low susceptibility to batch effects in plasma and CSF. Stability patterns varied across biochemical super pathways.

**Conclusions:** This work highlights metabolites suitable for long-term epidemiological studies and informs experimental design and analytical strategies for combining data across cohorts and analytical batches.
