## supplemental_data_normally_distributed_metabolites for "Longitudinal, intra-individual stability of untargeted plasma and cerebrospinal fluid metabolites"

### Sheet: Sheet1
Supplemental File 1: Approximately normal metabolites
Metabolite	Data Set	KS test p-value	Skewness
arginine	Plasma Wave 1	0.43	0.43
cortisone	Plasma Wave 1	0.26	0.37
creatinine	Plasma Wave 1	0.1	0.58
cystine	Plasma Wave 1	0.19	0.93
gluconate	Plasma Wave 1	0.1	0.49
guanidinoacetate	Plasma Wave 1	0.13	0.72
histidine	Plasma Wave 1	0.35	0.38
leucine	Plasma Wave 1	0.08	0.41
lysine	Plasma Wave 1	0.9	0.06
palmitate (16:0)	Plasma Wave 1	0.08	0.74
phosphate	Plasma Wave 1	0.18	0.04
serine	Plasma Wave 1	0.21	0.4
uridine	Plasma Wave 1	0.93	0.25
2'-deoxyuridine	Plasma Wave 1	0.23	0.81
glutamine	Plasma Wave 1	0.1	0.14
threonine	Plasma Wave 1	0.06	0.7
tryptophan	Plasma Wave 1	0.63	0.11
valine	Plasma Wave 1	0.64	0.32
glucose	Plasma Wave 1	0.37	0.42
alanine	Plasma Wave 1	0.39	0.42
tyrosine	Plasma Wave 1	0.23	0.54
fructose	Plasma Wave 1	0.08	0.94
asparagine	Plasma Wave 1	0.06	0.96
allantoin	Plasma Wave 1	0.62	0.29
5-oxoproline	Plasma Wave 1	0.61	0.17
glycerate	Plasma Wave 1	0.42	0.26
citrate	Plasma Wave 1	0.17	0.29
2-aminobutyrate	Plasma Wave 1	0.07	0.79
urate	Plasma Wave 1	0.51	0.28
gamma-glutamylglutamine	Plasma Wave 1	0.24	0.39
N-acetylglucosaminylasparagine	Plasma Wave 1	0.35	0.64
creatine	Plasma Wave 1	0.06	0.48
N1-methyladenosine	Plasma Wave 1	0.85	0.32
choline	Plasma Wave 1	0.71	0.31
anthranilate	Plasma Wave 1	0.15	0.86
palmitoyl ethanolamide	Plasma Wave 1	0.07	0.64
1-palmitoyl-2-linoleoyl-GPC (16:0/18:2)	Plasma Wave 1	0.72	0.1
stearoyl sphingomyelin (d18:1/18:0)	Plasma Wave 1	0.3	0.42
carnitine	Plasma Wave 1	0.07	1
1,5-anhydroglucitol (1,5-AG)	Plasma Wave 1	0.93	0.02
1-stearoyl-2-arachidonoyl-GPI (18:0/20:4)	Plasma Wave 1	0.06	0.45
1,2-dipalmitoyl-GPC (16:0/16:0)	Plasma Wave 1	0.08	0.55
N-acetylaspartate (NAA)	Plasma Wave 1	0.97	0
oxalate (ethanedioate)	Plasma Wave 1	0.27	0.11
glutamate, gamma-methyl ester	Plasma Wave 1	0.41	0.57
guanidinosuccinate	Plasma Wave 1	0.1	0.92
1-palmitoyl-GPC (16:0)	Plasma Wave 1	0.13	0.69
N-acetylthreonine	Plasma Wave 1	0.09	0.7
N-acetylisoleucine	Plasma Wave 1	0.05	0.93
erythronate*	Plasma Wave 1	0.17	0.68
aconitate [cis or trans]	Plasma Wave 1	0.27	0.65
N2,N2-dimethylguanosine	Plasma Wave 1	0.12	0.74
phenylacetylglutamine	Plasma Wave 1	0.08	0.83
cysteine-glutathione disulfide	Plasma Wave 1	0.06	0.86
5-methyluridine (ribothymidine)	Plasma Wave 1	0.24	0.46
oleoylcarnitine (C18:1)	Plasma Wave 1	0.11	0.9
deoxycarnitine	Plasma Wave 1	0.18	0.69
N-acetylserine	Plasma Wave 1	0.1	0.7
1-stearoyl-2-arachidonoyl-GPC (18:0/20:4)	Plasma Wave 1	0.27	0.21
palmitoyl sphingomyelin (d18:1/16:0)	Plasma Wave 1	0.38	0.31
13-HODE + 9-HODE	Plasma Wave 1	0.32	0.6
4-cholesten-3-one	Plasma Wave 1	0.2	0.6
sulfate*	Plasma Wave 1	0.51	0.28
4-hydroxy-2-oxoglutaric acid	Plasma Wave 1	0.67	0.21
margaroylcarnitine (C17)*	Plasma Wave 1	0.14	0.58
sphingomyelin (d18:1/14:0, d16:1/16:0)*	Plasma Wave 1	0.7	0.45
sphingomyelin (d18:2/16:0, d18:1/16:1)*	Plasma Wave 1	0.05	0.56
1H-indole-7-acetic acid	Plasma Wave 1	0.06	0.96
arabonate/xylonate	Plasma Wave 1	0.06	0.83
sphingomyelin (d18:1/20:0, d16:1/22:0)*	Plasma Wave 1	0.17	0.68
sphingomyelin (d18:1/20:1, d18:2/20:0)*	Plasma Wave 1	0.12	0.5
behenoyl sphingomyelin (d18:1/22:0)*	Plasma Wave 1	0.34	0.41
sphingomyelin (d18:1/22:1, d18:2/22:0, d16:1/24:1)*	Plasma Wave 1	0.94	0.3
lignoceroyl sphingomyelin (d18:1/24:0)	Plasma Wave 1	0.13	0.89
sphingomyelin (d17:1/16:0, d18:1/15:0, d16:1/17:0)*	Plasma Wave 1	0.28	0.39
1-palmitoyl-2-arachidonoyl-GPC (16:0/20:4n6)	Plasma Wave 1	0.38	0.17
1-(1-enyl-stearoyl)-2-oleoyl-GPE (P-18:0/18:1)	Plasma Wave 1	0.06	0.64
1-palmitoyl-2-stearoyl-GPC (16:0/18:0)	Plasma Wave 1	0.07	0.12
oleate/vaccenate (18:1)	Plasma Wave 1	0.35	0.56
tricosanoyl sphingomyelin (d18:1/23:0)*	Plasma Wave 1	0.55	0.49
sphingomyelin (d18:2/23:0, d18:1/23:1, d17:1/24:1)*	Plasma Wave 1	0.07	0.75
sphingomyelin (d18:2/24:1, d18:1/24:2)*	Plasma Wave 1	0.43	0.25
1-stearoyl-2-linoleoyl-GPC (18:0/18:2)*	Plasma Wave 1	0.97	0.03
1-palmitoyl-2-dihomo-linolenoyl-GPC (16:0/20:3n3 or 6)*	Plasma Wave 1	0.39	0.13
1-(1-enyl-palmitoyl)-2-oleoyl-GPC (P-16:0/18:1)*	Plasma Wave 1	0.08	1
1-(1-enyl-palmitoyl)-2-linoleoyl-GPC (P-16:0/18:2)*	Plasma Wave 1	0.09	0.79
lactosyl-N-palmitoyl-sphingosine (d18:1/16:0)	Plasma Wave 1	0.06	0.62
1-oleoyl-2-docosahexaenoyl-GPC (18:1/22:6)*	Plasma Wave 1	0.17	0.43
1-linoleoyl-2-arachidonoyl-GPC (18:2/20:4n6)*	Plasma Wave 1	0.47	0.36
1-(1-enyl-palmitoyl)-2-palmitoyl-GPC (P-16:0/16:0)*	Plasma Wave 1	0.29	0.46
1-palmitoleoyl-2-linolenoyl-GPC (16:1/18:3)*	Plasma Wave 1	0.1	0.92
2'-O-methylcytidine	Plasma Wave 1	0.53	0.38
glycosyl-N-behenoyl-sphingadienine (d18:2/22:0)*	Plasma Wave 1	0.27	0.48
glycosyl ceramide (d18:2/24:1, d18:1/24:2)*	Plasma Wave 1	0.14	0.62
sphingomyelin (d18:1/19:0, d19:1/18:0)*	Plasma Wave 1	0.31	0.5
sphingomyelin (d18:2/23:1)*	Plasma Wave 1	0.09	0.59
cerotoylcarnitine (C26)*	Plasma Wave 1	0.1	0.82
nervonoylcarnitine (C24:1)*	Plasma Wave 1	0.06	0.99
3-hydroxyoleate*	Plasma Wave 1	0.05	0.64
gamma-glutamylcitrulline*	Plasma Wave 1	0.06	0.87
palmitoyl-sphingosine-phosphoethanolamine (d18:1/16:0)	Plasma Wave 1	0.6	0.45
oxindolylalanine	Plasma Wave 1	0.05	0.64
X-11632	Plasma Wave 1	0.46	0.84
X-12844	Plasma Wave 1	0.06	0.72
X-12906	Plasma Wave 1	0.05	0.96
X-23997	Plasma Wave 1	0.13	0.8
X-24307	Plasma Wave 1	0.07	0.8
arachidonate (20:4n6)	Plasma Wave 2	0.14	0.85
arginine	Plasma Wave 2	0.9	0.19
cholesterol	Plasma Wave 2	0.28	0.35
cortisone	Plasma Wave 2	0.17	0.36
histidine	Plasma Wave 2	0.7	0.27
citrulline	Plasma Wave 2	0.16	0.54
leucine	Plasma Wave 2	0.42	0.16
lysine	Plasma Wave 2	0.83	0.04
methionine	Plasma Wave 2	0.45	0.24
phosphate	Plasma Wave 2	0.69	0.01
serine	Plasma Wave 2	0.09	0.57
uridine	Plasma Wave 2	0.48	0.44
glutamine	Plasma Wave 2	0.4	0
tryptophan	Plasma Wave 2	0.72	0.15
valine	Plasma Wave 2	0.05	0.46
cysteine	Plasma Wave 2	0.53	0.52
alanine	Plasma Wave 2	0.07	0.59
xylose	Plasma Wave 2	0.46	0.14
arabinose	Plasma Wave 2	0.2	0.84
allantoin	Plasma Wave 2	0.14	0.64
5-oxoproline	Plasma Wave 2	0.52	0.36
glycerate	Plasma Wave 2	0.41	0.11
thyroxine	Plasma Wave 2	0.1	0.51
citrate	Plasma Wave 2	0.7	0.32
5,6-dihydrouracil	Plasma Wave 2	0.43	0.67
urate	Plasma Wave 2	0.3	0.25
gamma-glutamylglutamine	Plasma Wave 2	0.15	0.09
N-acetylglucosaminylasparagine	Plasma Wave 2	0.09	0.44
2-hydroxystearate	Plasma Wave 2	0.05	0.84
N1-methyladenosine	Plasma Wave 2	0.4	0.32
choline	Plasma Wave 2	0.9	0.3
gamma-glutamylleucine	Plasma Wave 2	0.2	0.47
1-palmitoyl-2-linoleoyl-GPC (16:0/18:2)	Plasma Wave 2	0.77	0.07
stearoyl sphingomyelin (d18:1/18:0)	Plasma Wave 2	0.17	0.48
carnitine	Plasma Wave 2	0.3	0.39
glycerol 3-phosphate	Plasma Wave 2	0.78	0.18
gamma-glutamylphenylalanine	Plasma Wave 2	0.13	0.52
1,5-anhydroglucitol (1,5-AG)	Plasma Wave 2	0.96	0.03
1-stearoyl-2-arachidonoyl-GPI (18:0/20:4)	Plasma Wave 2	0.23	0.42
1,2-dipalmitoyl-GPC (16:0/16:0)	Plasma Wave 2	0.24	0.28
N-acetylaspartate (NAA)	Plasma Wave 2	0.24	0.44
tartronate (hydroxymalonate)	Plasma Wave 2	0.8	0.22
3-methyl-2-oxobutyrate	Plasma Wave 2	0.1	0.45
gamma-glutamylvaline	Plasma Wave 2	0.22	0.16
1-palmitoyl-GPC (16:0)	Plasma Wave 2	0.27	0.54
1-stearoyl-GPC (18:0)	Plasma Wave 2	0.14	0.68
N-acetylthreonine	Plasma Wave 2	0.06	0.44
gamma-glutamyltryptophan	Plasma Wave 2	0.07	0.52
gamma-glutamylmethionine	Plasma Wave 2	0.14	0.58
p-cresol sulfate	Plasma Wave 2	0.06	0.67
aconitate [cis or trans]	Plasma Wave 2	0.08	0.36
N6-carbamoylthreonyladenosine	Plasma Wave 2	0.06	0.44
5-methyluridine (ribothymidine)	Plasma Wave 2	0.1	0.17
1-arachidonoyl-GPE (20:4n6)*	Plasma Wave 2	0.09	0.58
cholesterol sulfate	Plasma Wave 2	0.22	0.57
dimethylarginine (SDMA + ADMA)	Plasma Wave 2	0.61	0.3
1-stearoyl-2-arachidonoyl-GPC (18:0/20:4)	Plasma Wave 2	0.47	0.25
N-acetyl-beta-alanine	Plasma Wave 2	0.05	0.91
palmitoyl sphingomyelin (d18:1/16:0)	Plasma Wave 2	0.94	0.23
cysteine sulfinic acid	Plasma Wave 2	0.12	0.7
cysteinylglycine disulfide*	Plasma Wave 2	0.11	0.52
sulfate*	Plasma Wave 2	0.84	0.2
1-(1-enyl-palmitoyl)-GPC (P-16:0)*	Plasma Wave 2	0.5	0.35
carboxyethyl-GABA	Plasma Wave 2	0.3	0.89
sphingomyelin (d18:1/14:0, d16:1/16:0)*	Plasma Wave 2	0.91	0.17
sphingomyelin (d18:2/16:0, d18:1/16:1)*	Plasma Wave 2	0.6	0.23
1H-indole-7-acetic acid	Plasma Wave 2	0.44	0.49
sphingomyelin (d18:1/24:1, d18:2/24:0)*	Plasma Wave 2	0.42	0.22
sphingomyelin (d18:1/20:0, d16:1/22:0)*	Plasma Wave 2	0.87	0.09
behenoyl sphingomyelin (d18:1/22:0)*	Plasma Wave 2	0.66	0.19
sphingomyelin (d18:1/22:1, d18:2/22:0, d16:1/24:1)*	Plasma Wave 2	0.84	0.16
lignoceroyl sphingomyelin (d18:1/24:0)	Plasma Wave 2	0.48	0.43
sphingomyelin (d17:1/16:0, d18:1/15:0, d16:1/17:0)*	Plasma Wave 2	0.08	0.47
C-glycosyltryptophan	Plasma Wave 2	0.08	0.38
1-palmitoyl-2-arachidonoyl-GPC (16:0/20:4n6)	Plasma Wave 2	0.78	0.08
sphingomyelin (d18:1/17:0, d17:1/18:0, d19:1/16:0)	Plasma Wave 2	0.08	0.58
1-palmitoyl-2-stearoyl-GPC (16:0/18:0)	Plasma Wave 2	0.15	0.47
oleate/vaccenate (18:1)	Plasma Wave 2	0.25	0.81
tricosanoyl sphingomyelin (d18:1/23:0)*	Plasma Wave 2	0.94	0.17
sphingomyelin (d18:2/23:0, d18:1/23:1, d17:1/24:1)*	Plasma Wave 2	0.1	0.7
sphingomyelin (d18:2/24:1, d18:1/24:2)*	Plasma Wave 2	0.6	0.34
1-stearoyl-2-linoleoyl-GPC (18:0/18:2)*	Plasma Wave 2	0.98	0.05
1-palmitoyl-2-dihomo-linolenoyl-GPC (16:0/20:3n3 or 6)*	Plasma Wave 2	0.79	0.09
1-stearoyl-2-linoleoyl-GPI (18:0/18:2)	Plasma Wave 2	0.2	0.67
1-(1-enyl-stearoyl)-2-arachidonoyl-GPE (P-18:0/20:4)*	Plasma Wave 2	0.13	0.94
1-(1-enyl-palmitoyl)-2-linoleoyl-GPC (P-16:0/18:2)*	Plasma Wave 2	0.06	0.77
sphingomyelin (d18:1/21:0, d17:1/22:0, d16:1/23:0)*	Plasma Wave 2	0.28	0.71
lactosyl-N-palmitoyl-sphingosine (d18:1/16:0)	Plasma Wave 2	0.1	0.54
1-oleoyl-2-docosahexaenoyl-GPC (18:1/22:6)*	Plasma Wave 2	0.21	0.49
1-linoleoyl-2-arachidonoyl-GPC (18:2/20:4n6)*	Plasma Wave 2	0.28	0.41
2'-O-methylcytidine	Plasma Wave 2	0.9	0.15
gamma-glutamyl-alpha-lysine	Plasma Wave 2	0.18	0.74
lactosyl-N-behenoyl-sphingosine (d18:1/22:0)*	Plasma Wave 2	0.12	0.9
glycosyl-N-behenoyl-sphingadienine (d18:2/22:0)*	Plasma Wave 2	0.28	0.64
glycosyl ceramide (d18:2/24:1, d18:1/24:2)*	Plasma Wave 2	0.06	0.65
1-cerotoyl-GPC (26:0)*	Plasma Wave 2	0.24	0.67
sphingomyelin (d18:1/19:0, d19:1/18:0)*	Plasma Wave 2	0.21	0.61
sphingomyelin (d18:2/21:0, d16:2/23:0)*	Plasma Wave 2	0.05	0.61
sphingomyelin (d18:1/25:0, d19:0/24:1, d20:1/23:0, d19:1/24:0)*	Plasma Wave 2	0.16	0.69
sphingomyelin (d17:2/16:0, d18:2/15:0)*	Plasma Wave 2	0.09	0.65
cerotoylcarnitine (C26)*	Plasma Wave 2	0.13	0.95
hydroxyasparagine**	Plasma Wave 2	0.08	0.41
gamma-glutamylcitrulline*	Plasma Wave 2	0.16	0.6
dodecadienoate (12:2)*	Plasma Wave 2	0.31	0.78
hydroxypalmitoyl sphingomyelin (d18:1/16:0(OH))**	Plasma Wave 2	0.09	0.57
palmitoyl-sphingosine-phosphoethanolamine (d18:1/16:0)	Plasma Wave 2	0.08	0.51
tetrahydrocortisol glucuronide	Plasma Wave 2	0.07	0.95
N,N-dimethyl-pro-pro	Plasma Wave 2	0.3	0.31
X-11787	Plasma Wave 2	0.06	0.61
X-12026	Plasma Wave 2	0.1	0.41
X-12906	Plasma Wave 2	0.3	0.7
X-24736	Plasma Wave 2	0.26	0.96
linoleate (18:2n6)	Plasma Inter-wave	0.44	0.53
arginine	Plasma Inter-wave	0.73	0.28
creatinine	Plasma Inter-wave	0.06	0.64
gluconate	Plasma Inter-wave	0.2	0.4
guanidinoacetate	Plasma Inter-wave	0.09	0.76
histidine	Plasma Inter-wave	0.32	0.47
leucine	Plasma Inter-wave	0.16	0.41
lysine	Plasma Inter-wave	0.79	0.06
methionine	Plasma Inter-wave	0.44	0.27
ornithine	Plasma Inter-wave	0.06	0.83
retinol (vitamin A)	Plasma Inter-wave	0.13	0.53
serine	Plasma Inter-wave	0.26	0.46
uridine	Plasma Inter-wave	0.2	0.6
glutamine	Plasma Inter-wave	0.74	0.09
tryptophan	Plasma Inter-wave	0.32	0.33
valine	Plasma Inter-wave	0.09	0.38
cysteine	Plasma Inter-wave	0.09	0.79
alanine	Plasma Inter-wave	0.12	0.44
tyrosine	Plasma Inter-wave	0.06	0.69
pyruvate	Plasma Inter-wave	0.2	0.37
xylose	Plasma Inter-wave	0.25	0.08
arabinose	Plasma Inter-wave	0.71	0.28
fructose	Plasma Inter-wave	0.19	0.88
allantoin	Plasma Inter-wave	0.07	0.76
5-oxoproline	Plasma Inter-wave	0.35	0.41
glycerate	Plasma Inter-wave	0.42	0.1
thyroxine	Plasma Inter-wave	0.07	0.62
citrate	Plasma Inter-wave	0.66	0.18
5,6-dihydrouracil	Plasma Inter-wave	0.7	0.3
urate	Plasma Inter-wave	0.4	0.24
gamma-glutamylglutamine	Plasma Inter-wave	0.81	0.06
N-acetylglucosaminylasparagine	Plasma Inter-wave	0.13	0.48
N1-methyladenosine	Plasma Inter-wave	0.33	0.36
choline	Plasma Inter-wave	0.99	0.22
palmitoyl ethanolamide	Plasma Inter-wave	0.11	0.54
1-palmitoyl-2-linoleoyl-GPC (16:0/18:2)	Plasma Inter-wave	0.64	0.1
stearoyl sphingomyelin (d18:1/18:0)	Plasma Inter-wave	0.17	0.47
carnitine	Plasma Inter-wave	0.78	0.39
methionine sulfoxide	Plasma Inter-wave	0.08	0.93
glycerol 3-phosphate	Plasma Inter-wave	0.28	0.67
1,5-anhydroglucitol (1,5-AG)	Plasma Inter-wave	0.95	0.08
1,2-dipalmitoyl-GPC (16:0/16:0)	Plasma Inter-wave	0.57	0.41
1-methylguanidine	Plasma Inter-wave	0.73	0.5
palmitoylcarnitine (C16)	Plasma Inter-wave	0.13	0.58
N-acetylaspartate (NAA)	Plasma Inter-wave	0.27	0.72
tartronate (hydroxymalonate)	Plasma Inter-wave	0.82	0.28
gamma-glutamylvaline	Plasma Inter-wave	0.95	0.07
guanidinosuccinate	Plasma Inter-wave	0.12	0.82
gamma-glutamylmethionine	Plasma Inter-wave	0.11	0.57
p-cresol sulfate	Plasma Inter-wave	0.11	0.55
aconitate [cis or trans]	Plasma Inter-wave	0.11	0.41
phenylacetylglutamine	Plasma Inter-wave	0.05	0.59
1-arachidonoyl-GPE (20:4n6)*	Plasma Inter-wave	0.21	0.57
deoxycarnitine	Plasma Inter-wave	0.22	0.67
N2-acetyllysine	Plasma Inter-wave	0.54	0.69
N-acetylserine	Plasma Inter-wave	0.09	0.84
1-stearoyl-2-arachidonoyl-GPC (18:0/20:4)	Plasma Inter-wave	0.2	0.11
palmitoyl sphingomyelin (d18:1/16:0)	Plasma Inter-wave	0.78	0.16
cysteine sulfinic acid	Plasma Inter-wave	0.38	0.67
cysteinylglycine disulfide*	Plasma Inter-wave	0.17	0.46
sulfate*	Plasma Inter-wave	0.54	0.4
margaroylcarnitine (C17)*	Plasma Inter-wave	0.19	0.74
sphingomyelin (d18:1/14:0, d16:1/16:0)*	Plasma Inter-wave	1	0.35
sphingomyelin (d18:2/16:0, d18:1/16:1)*	Plasma Inter-wave	0.45	0.26
1H-indole-7-acetic acid	Plasma Inter-wave	0.22	0.76
5alpha-androstan-3alpha,17beta-diol 17-glucuronide	Plasma Inter-wave	0.1	0.99
sphingomyelin (d18:1/24:1, d18:2/24:0)*	Plasma Inter-wave	0.09	0.53
sphingomyelin (d18:1/20:0, d16:1/22:0)*	Plasma Inter-wave	0.86	0.22
sphingomyelin (d18:1/20:1, d18:2/20:0)*	Plasma Inter-wave	0.18	0.38
behenoyl sphingomyelin (d18:1/22:0)*	Plasma Inter-wave	0.36	0.34
sphingomyelin (d18:1/22:1, d18:2/22:0, d16:1/24:1)*	Plasma Inter-wave	0.98	0.01
lignoceroyl sphingomyelin (d18:1/24:0)	Plasma Inter-wave	0.22	0.63
sphingomyelin (d17:1/16:0, d18:1/15:0, d16:1/17:0)*	Plasma Inter-wave	0.1	0.41
N-acetylglucosamine/N-acetylgalactosamine	Plasma Inter-wave	0.22	0.33
1-palmitoyl-2-arachidonoyl-GPC (16:0/20:4n6)	Plasma Inter-wave	0.94	0.05
sphingomyelin (d18:1/17:0, d17:1/18:0, d19:1/16:0)	Plasma Inter-wave	0.12	0.6
1-palmitoyl-2-stearoyl-GPC (16:0/18:0)	Plasma Inter-wave	0.11	0.14
oleate/vaccenate (18:1)	Plasma Inter-wave	0.55	0.44
palmitoyl dihydrosphingomyelin (d18:0/16:0)*	Plasma Inter-wave	0.13	0.51
tricosanoyl sphingomyelin (d18:1/23:0)*	Plasma Inter-wave	0.96	0.33
sphingomyelin (d18:2/24:1, d18:1/24:2)*	Plasma Inter-wave	0.34	0.33
1-stearoyl-2-linoleoyl-GPC (18:0/18:2)*	Plasma Inter-wave	0.96	0.03
1-palmitoyl-2-dihomo-linolenoyl-GPC (16:0/20:3n3 or 6)*	Plasma Inter-wave	0.72	0.07
1-(1-enyl-palmitoyl)-2-oleoyl-GPC (P-16:0/18:1)*	Plasma Inter-wave	0.05	0.6
1-(1-enyl-palmitoyl)-2-linoleoyl-GPC (P-16:0/18:2)*	Plasma Inter-wave	0.1	0.83
sphingomyelin (d18:1/21:0, d17:1/22:0, d16:1/23:0)*	Plasma Inter-wave	0.08	0.96
lactosyl-N-palmitoyl-sphingosine (d18:1/16:0)	Plasma Inter-wave	0.09	0.61
1-oleoyl-2-docosahexaenoyl-GPC (18:1/22:6)*	Plasma Inter-wave	0.39	0.41
1-linoleoyl-2-arachidonoyl-GPC (18:2/20:4n6)*	Plasma Inter-wave	0.27	0.49
1-(1-enyl-palmitoyl)-2-palmitoleoyl-GPC (P-16:0/16:1)*	Plasma Inter-wave	0.09	0.59
1-(1-enyl-palmitoyl)-2-palmitoyl-GPC (P-16:0/16:0)*	Plasma Inter-wave	0.1	0.37
2'-O-methylcytidine	Plasma Inter-wave	0.94	0.19
glycosyl-N-behenoyl-sphingadienine (d18:2/22:0)*	Plasma Inter-wave	0.2	0.48
glycosyl ceramide (d18:2/24:1, d18:1/24:2)*	Plasma Inter-wave	0.38	0.53
1-cerotoyl-GPC (26:0)*	Plasma Inter-wave	0.09	0.63
sphingomyelin (d18:1/19:0, d19:1/18:0)*	Plasma Inter-wave	0.31	0.55
sphingomyelin (d18:2/23:1)*	Plasma Inter-wave	0.06	0.8
cerotoylcarnitine (C26)*	Plasma Inter-wave	0.12	0.87
hydroxyasparagine**	Plasma Inter-wave	0.38	0.47
N,N,N-trimethyl-alanylproline betaine (TMAP)	Plasma Inter-wave	0.19	0.44
hydroxypalmitoyl sphingomyelin (d18:1/16:0(OH))**	Plasma Inter-wave	0.1	0.52
3-decenoylcarnitine	Plasma Inter-wave	0.68	0.21
palmitoyl-sphingosine-phosphoethanolamine (d18:1/16:0)	Plasma Inter-wave	0.18	0.56
N,N-dimethyl-pro-pro	Plasma Inter-wave	0.25	0.31
oxindolylalanine	Plasma Inter-wave	0.1	0.84
X-12844	Plasma Inter-wave	0.09	0.72
X-12906	Plasma Inter-wave	0.28	0.61
X-17653	Plasma Inter-wave	0.1	0.79
X-21796	Plasma Inter-wave	0.07	0.89
X-23636	Plasma Inter-wave	0.06	0.76
X-24736	Plasma Inter-wave	0.29	0.71
spermidine	CSF Wave 1	0.78	0.28
5-hydroxyindoleacetate	CSF Wave 1	0.27	0.85
alpha-ketoglutarate	CSF Wave 1	0.97	0.04
3-hydroxyisobutyrate	CSF Wave 1	0.2	0.7
3-hydroxy-3-methylglutarate	CSF Wave 1	0.61	0.47
homovanillate (HVA)	CSF Wave 1	0.66	0.59
5,6-dihydrothymine	CSF Wave 1	0.15	0.76
hypoxanthine	CSF Wave 1	0.48	0.22
N6,N6,N6-trimethyllysine	CSF Wave 1	0.53	0.45
5-methylthioadenosine (MTA)	CSF Wave 1	0.11	0.95
arginine	CSF Wave 1	0.77	0.91
3-(4-hydroxyphenyl)lactate	CSF Wave 1	0.7	0.68
cholesterol	CSF Wave 1	0.58	0.02
choline phosphate	CSF Wave 1	0.28	0.85
creatinine	CSF Wave 1	0.64	0.19
cysteinylglycine	CSF Wave 1	0.15	0.63
gluconate	CSF Wave 1	0.15	0.89
glycine	CSF Wave 1	0.39	0.74
histidine	CSF Wave 1	0.85	0.03
inosine	CSF Wave 1	0.82	0.71
myo-inositol	CSF Wave 1	0.35	0.91
isoleucine	CSF Wave 1	0.75	0.53
leucine	CSF Wave 1	0.55	0.27
lysine	CSF Wave 1	0.86	0.17
malate	CSF Wave 1	0.66	0.28
methionine	CSF Wave 1	0.58	0.9
ornithine	CSF Wave 1	0.92	0.3
phenylalanine	CSF Wave 1	0.2	0.78
phosphate	CSF Wave 1	0.87	0.65
lactate	CSF Wave 1	0.85	0.51
serine	CSF Wave 1	0.93	0.14
taurine	CSF Wave 1	0.53	0.38
urea	CSF Wave 1	0.9	0.4
uridine	CSF Wave 1	0.17	0.75
2'-deoxyuridine	CSF Wave 1	0.38	0.82
glutamate	CSF Wave 1	0.84	0.32
tryptophan	CSF Wave 1	0.85	0.88
valine	CSF Wave 1	0.93	0.2
glucose	CSF Wave 1	0.88	0.14
betaine	CSF Wave 1	0.4	1
mannose	CSF Wave 1	0.36	0.78
alanine	CSF Wave 1	0.64	0.31
tyrosine	CSF Wave 1	0.77	0.23
pseudouridine	CSF Wave 1	0.55	0.69
cytidine	CSF Wave 1	0.94	0.31
arabinose	CSF Wave 1	0.92	0.48
adenine	CSF Wave 1	0.67	0.49
asparagine	CSF Wave 1	0.52	0.21
5-oxoproline	CSF Wave 1	0.71	0.16
glycerate	CSF Wave 1	0.65	0.45
N-acetylmethionine	CSF Wave 1	0.18	0.87
N-acetylvaline	CSF Wave 1	0.1	0.74
guanosine	CSF Wave 1	0.42	0.22
alpha-tocopherol	CSF Wave 1	0.59	0.36
4-acetamidobutanoate	CSF Wave 1	0.34	0.93
citrate	CSF Wave 1	0.73	0.15
urate	CSF Wave 1	0.94	0.38
gamma-glutamylglutamine	CSF Wave 1	0.13	0.92
N-acetylneuraminate	CSF Wave 1	0.36	0.41
isocitrate	CSF Wave 1	0.95	0.15
creatine	CSF Wave 1	0.84	0.84
cys-gly, oxidized	CSF Wave 1	0.35	0.21
N1-methyladenosine	CSF Wave 1	0.35	0.68
choline	CSF Wave 1	0.5	0.61
1-palmitoyl-2-linoleoyl-GPC (16:0/18:2)	CSF Wave 1	0.98	0.37
stearoyl sphingomyelin (d18:1/18:0)	CSF Wave 1	0.78	0.16
1-palmitoyl-2-oleoyl-GPC (16:0/18:1)	CSF Wave 1	0.88	0.07
methylsuccinate	CSF Wave 1	0.57	0.03
carnitine	CSF Wave 1	0.25	0.6
3-methyl-2-oxovalerate	CSF Wave 1	0.83	0.76
methionine sulfoxide	CSF Wave 1	0.74	0.68
glucuronate	CSF Wave 1	0.56	0.41
kynurenine	CSF Wave 1	0.12	0.9
N-acetylglutamate	CSF Wave 1	0.37	0.86
tartarate	CSF Wave 1	0.14	0.26
ribitol	CSF Wave 1	0.98	0.29
4-methyl-2-oxopentanoate	CSF Wave 1	0.96	0.49
1,5-anhydroglucitol (1,5-AG)	CSF Wave 1	0.61	0.24
1,2-dipalmitoyl-GPC (16:0/16:0)	CSF Wave 1	0.32	0.1
1-myristoyl-2-palmitoyl-GPC (14:0/16:0)	CSF Wave 1	0.96	0.12
alpha-hydroxyisocaproate	CSF Wave 1	0.32	0.87
maleate	CSF Wave 1	0.54	0.37
phenyllactate (PLA)	CSF Wave 1	0.95	0.38
tartronate (hydroxymalonate)	CSF Wave 1	0.35	0.53
oxalate (ethanedioate)	CSF Wave 1	0.57	0.01
3-methyl-2-oxobutyrate	CSF Wave 1	0.99	0.21
citramalate	CSF Wave 1	0.48	0.5
ribonate	CSF Wave 1	0.55	0.84
gamma-glutamylvaline	CSF Wave 1	0.33	0.56
2-hydroxyadipate	CSF Wave 1	0.51	0.8
3-hydroxy-2-ethylpropionate	CSF Wave 1	0.72	0.34
N-acetylglutamine	CSF Wave 1	0.71	0.48
N-acetylphenylalanine	CSF Wave 1	0.42	0.51
N-acetylasparagine	CSF Wave 1	0.78	0.2
1-palmitoyl-GPC (16:0)	CSF Wave 1	0.57	0.4
N-acetylarginine	CSF Wave 1	0.98	0.16
1-oleoyl-GPC (18:1)	CSF Wave 1	0.98	0.29
N-acetylthreonine	CSF Wave 1	0.5	0.76
N-acetylisoleucine	CSF Wave 1	0.16	0.73
N-acetylhistidine	CSF Wave 1	0.52	0.54
nicotinamide riboside	CSF Wave 1	0.77	0.47
erythronate*	CSF Wave 1	0.99	0.04
5-acetylamino-6-amino-3-methyluracil	CSF Wave 1	0.14	0.76
N1-methylinosine	CSF Wave 1	0.34	0.59
N2,N2-dimethylguanosine	CSF Wave 1	0.84	0.2
N6-carbamoylthreonyladenosine	CSF Wave 1	0.66	0.89
5,6-dihydrouridine	CSF Wave 1	0.98	0.09
3-(3-amino-3-carboxypropyl)uridine*	CSF Wave 1	0.38	0.5
5-methyluridine (ribothymidine)	CSF Wave 1	0.52	0.91
2-hydroxy-3-methylvalerate	CSF Wave 1	0.22	0.92
gulonate*	CSF Wave 1	0.9	0
7alpha-hydroxy-3-oxo-4-cholestenoate (7-Hoca)	CSF Wave 1	0.58	0.34
N-acetyl-aspartyl-glutamate (NAAG)	CSF Wave 1	0.64	0.65
glycerophosphoinositol*	CSF Wave 1	0.8	0.13
deoxycarnitine	CSF Wave 1	0.26	0.86
N6-succinyladenosine	CSF Wave 1	0.5	0.49
1-ribosyl-imidazoleacetate*	CSF Wave 1	0.16	0.85
mannitol/sorbitol	CSF Wave 1	0.59	0.45
dimethylarginine (SDMA + ADMA)	CSF Wave 1	0.46	0.35
N-acetylserine	CSF Wave 1	0.61	0.57
1-stearoyl-2-arachidonoyl-GPC (18:0/20:4)	CSF Wave 1	0.65	0.3
succinylcarnitine (C4-DC)	CSF Wave 1	0.39	0.47
N-acetyl-beta-alanine	CSF Wave 1	0.12	0.93
sphingomyelin (d18:1/18:1, d18:2/18:0)	CSF Wave 1	0.94	0.1
palmitoyl sphingomyelin (d18:1/16:0)	CSF Wave 1	0.86	0.69
ergothioneine	CSF Wave 1	0.76	0.56
N-acetyl-3-methylhistidine*	CSF Wave 1	0.28	0.93
3-methylglutaconate	CSF Wave 1	0.52	0.84
cysteinylglycine disulfide*	CSF Wave 1	0.14	0.86
sulfate*	CSF Wave 1	0.51	0.91
1-methyl-5-imidazoleacetate	CSF Wave 1	0.55	0.63
galactosylglycerol	CSF Wave 1	1	0.28
2-O-methylascorbic acid	CSF Wave 1	0.97	0.14
carboxyethyl-GABA	CSF Wave 1	0.37	0.22
beta-citrylglutamate	CSF Wave 1	0.5	0.54
sphingomyelin (d18:1/14:0, d16:1/16:0)*	CSF Wave 1	0.64	0.72
sphingomyelin (d18:2/16:0, d18:1/16:1)*	CSF Wave 1	0.45	0.68
acisoga	CSF Wave 1	0.31	0.78
N-formylanthranilic acid	CSF Wave 1	0.8	0.55
3-methoxytyramine sulfate	CSF Wave 1	0.72	0.55
methionine sulfone	CSF Wave 1	0.14	0.92
O-sulfo-tyrosine	CSF Wave 1	0.54	0.39
N-acetyltaurine	CSF Wave 1	0.94	0.39
3-methylglutarylcarnitine (2)	CSF Wave 1	0.27	0.6
sphingomyelin (d18:1/24:1, d18:2/24:0)*	CSF Wave 1	0.99	0.24
sphingomyelin (d18:1/20:0, d16:1/22:0)*	CSF Wave 1	0.99	0.06
sphingomyelin (d18:1/20:1, d18:2/20:0)*	CSF Wave 1	0.63	0.31
behenoyl sphingomyelin (d18:1/22:0)*	CSF Wave 1	0.54	0.83
sphingomyelin (d18:1/22:1, d18:2/22:0, d16:1/24:1)*	CSF Wave 1	1	0.3
C-glycosyltryptophan	CSF Wave 1	0.53	0.32
arabitol/xylitol	CSF Wave 1	0.77	0.21
N-acetylglucosamine/N-acetylgalactosamine	CSF Wave 1	0.5	0.43
1-stearoyl-2-oleoyl-GPC (18:0/18:1)	CSF Wave 1	0.61	0.15
1-palmitoyl-2-arachidonoyl-GPC (16:0/20:4n6)	CSF Wave 1	0.58	0.43
1-palmitoyl-2-docosahexaenoyl-GPC (16:0/22:6)	CSF Wave 1	0.72	0.37
1-stearoyl-2-docosahexaenoyl-GPC (18:0/22:6)	CSF Wave 1	0.88	0.22
1-palmitoyl-2-stearoyl-GPC (16:0/18:0)	CSF Wave 1	0.2	0.37
palmitoyl dihydrosphingomyelin (d18:0/16:0)*	CSF Wave 1	0.59	0.8
sphingomyelin (d18:2/24:1, d18:1/24:2)*	CSF Wave 1	0.7	0.7
1-stearoyl-2-linoleoyl-GPC (18:0/18:2)*	CSF Wave 1	0.97	0.35
1-palmitoyl-2-palmitoleoyl-GPC (16:0/16:1)*	CSF Wave 1	0.57	0.17
1-(1-enyl-palmitoyl)-2-oleoyl-GPC (P-16:0/18:1)*	CSF Wave 1	0.44	0.24
2,3-dihydroxy-2-methylbutyrate	CSF Wave 1	0.82	0.58
gamma-glutamyl-alpha-lysine	CSF Wave 1	0.41	0.69
N,N,N-trimethyl-5-aminovalerate	CSF Wave 1	0.78	0.7
(N(1) + N(8))-acetylspermidine	CSF Wave 1	0.49	0.72
3-amino-2-piperidone	CSF Wave 1	0.45	0.78
N-acetyl-isoputreanine	CSF Wave 1	0.63	0.88
2,3-dihydroxy-5-methylthio-4-pentenoate (DMTPA)*	CSF Wave 1	0.41	0.73
hydroxy-N6,N6,N6-trimethyllysine*	CSF Wave 1	0.92	0.08
N-acetyl-2-aminoadipate	CSF Wave 1	0.35	0.66
4-chlorobenzoic acid	CSF Wave 1	0.87	0.58
N-lactoyl phenylalanine	CSF Wave 1	0.72	0.33
N-lactoyl valine	CSF Wave 1	0.58	0.83
X-10457	CSF Wave 1	0.44	0.17
X-11612	CSF Wave 1	0.74	0.41
X-11787	CSF Wave 1	0.27	0.84
X-12104	CSF Wave 1	0.78	0.73
X-12411	CSF Wave 1	0.66	0.6
X-14056	CSF Wave 1	0.68	0.64
X-18887	CSF Wave 1	0.51	0.65
X-22162	CSF Wave 1	0.86	0.24
X-23593	CSF Wave 1	0.33	0.55
X-23739	CSF Wave 1	0.75	0.11
X-24228	CSF Wave 1	0.33	0.31
X-24337	CSF Wave 1	0.6	0.3
X-24431	CSF Wave 1	0.85	0.34
X-25109	CSF Wave 1	0.26	0.69
S-1-pyrroline-5-carboxylate	CSF Wave 2	0.27	0.34
spermidine	CSF Wave 2	0.52	0.65
5-hydroxyindoleacetate	CSF Wave 2	0.78	0.23
3-hydroxyisobutyrate	CSF Wave 2	0.93	0.46
3-hydroxy-3-methylglutarate	CSF Wave 2	0.41	0.36
homovanillate (HVA)	CSF Wave 2	0.65	0.93
5,6-dihydrothymine	CSF Wave 2	0.87	0.42
N6,N6,N6-trimethyllysine	CSF Wave 2	0.67	0
N-acetylputrescine	CSF Wave 2	0.34	0.8
N-formylmethionine	CSF Wave 2	0.4	0.74
5-methylthioadenosine (MTA)	CSF Wave 2	0.56	0.57
arginine	CSF Wave 2	0.99	0.03
argininosuccinate	CSF Wave 2	0.68	0.28
ascorbate (vitamin C)	CSF Wave 2	0.49	0.53
3-(4-hydroxyphenyl)lactate	CSF Wave 2	0.96	0.22
cholesterol	CSF Wave 2	0.98	0.24
creatinine	CSF Wave 2	0.59	0.98
cysteinylglycine	CSF Wave 2	0.93	0.41
gluconate	CSF Wave 2	0.85	0.2
glycine	CSF Wave 2	0.87	0.52
histidine	CSF Wave 2	0.65	0.52
inosine	CSF Wave 2	1	0.61
myo-inositol	CSF Wave 2	0.96	0.32
citrulline	CSF Wave 2	0.55	0.9
leucine	CSF Wave 2	0.47	0.49
lysine	CSF Wave 2	0.44	0.64
methionine	CSF Wave 2	0.49	0.76
orotate	CSF Wave 2	0.54	0.3
phenylalanine	CSF Wave 2	0.86	0.21
lactate	CSF Wave 2	0.88	0.89
serine	CSF Wave 2	0.95	0.07
taurine	CSF Wave 2	0.91	0.02
urea	CSF Wave 2	0.48	0.7
uridine	CSF Wave 2	0.14	0.78
2'-deoxyuridine	CSF Wave 2	0.96	0.01
glutamine	CSF Wave 2	0.42	0.03
threonine	CSF Wave 2	0.91	0.75
tryptophan	CSF Wave 2	0.46	0.49
valine	CSF Wave 2	0.23	0.94
glucose	CSF Wave 2	0.46	0.98
betaine	CSF Wave 2	0.77	0.68
cysteine	CSF Wave 2	0.56	0.61
alanine	CSF Wave 2	0.94	0.28
tyrosine	CSF Wave 2	0.82	0.52
pseudouridine	CSF Wave 2	0.97	0.09
cytidine	CSF Wave 2	0.39	0.56
arabinose	CSF Wave 2	0.34	0.21
adenine	CSF Wave 2	0.99	0.15
asparagine	CSF Wave 2	0.98	0.15
allantoin	CSF Wave 2	0.54	0.81
xanthine	CSF Wave 2	0.55	0.71
5-oxoproline	CSF Wave 2	0.84	0.31
N-acetylmethionine	CSF Wave 2	0.41	0.72
N-acetylvaline	CSF Wave 2	0.9	0.23
guanosine	CSF Wave 2	0.55	0.66
alpha-tocopherol	CSF Wave 2	0.3	0.89
N-acetylalanine	CSF Wave 2	0.98	0.16
4-acetamidobutanoate	CSF Wave 2	0.26	0.66
citrate	CSF Wave 2	0.73	0.42
urate	CSF Wave 2	0.35	0.27
gamma-glutamylglutamine	CSF Wave 2	0.92	0.24
butyrate/isobutyrate (4:0)	CSF Wave 2	0.27	0.91
isocitrate	CSF Wave 2	0.95	0.01
creatine	CSF Wave 2	0.71	0.24
cys-gly, oxidized	CSF Wave 2	0.54	0.48
N1-methyladenosine	CSF Wave 2	0.48	0.45
choline	CSF Wave 2	0.32	0.43
1-palmitoyl-2-linoleoyl-GPC (16:0/18:2)	CSF Wave 2	0.55	0.54
stearoyl sphingomyelin (d18:1/18:0)	CSF Wave 2	0.89	0.21
1-palmitoyl-2-oleoyl-GPC (16:0/18:1)	CSF Wave 2	0.36	0.16
glucuronate	CSF Wave 2	0.84	0.82
kynurenine	CSF Wave 2	0.85	0.24
ribitol	CSF Wave 2	0.18	0.49
4-methyl-2-oxopentanoate	CSF Wave 2	0.49	0.77
1,5-anhydroglucitol (1,5-AG)	CSF Wave 2	0.99	0.23
1,2-dipalmitoyl-GPC (16:0/16:0)	CSF Wave 2	0.45	0.12
1-myristoyl-2-palmitoyl-GPC (14:0/16:0)	CSF Wave 2	0.85	0.55
alpha-hydroxyisocaproate	CSF Wave 2	0.38	0.77
maleate	CSF Wave 2	0.69	0.58
acetylcarnitine (C2)	CSF Wave 2	0.33	0.81
tartronate (hydroxymalonate)	CSF Wave 2	0.43	0.07
3-methyl-2-oxobutyrate	CSF Wave 2	0.7	0.01
citramalate	CSF Wave 2	0.65	0.33
ribonate	CSF Wave 2	0.95	0.18
threonate	CSF Wave 2	0.84	0.59
indoleacetate	CSF Wave 2	0.17	0.47
gamma-glutamylvaline	CSF Wave 2	0.84	0.14
propionylcarnitine (C3)	CSF Wave 2	0.64	0.86
3-hydroxy-2-ethylpropionate	CSF Wave 2	0.28	0.95
N-acetylglutamine	CSF Wave 2	0.68	0.4
N-acetylphenylalanine	CSF Wave 2	0.36	0.06
N-acetylasparagine	CSF Wave 2	0.98	0.12
1-palmitoyl-GPC (16:0)	CSF Wave 2	0.35	0.81
N-acetylarginine	CSF Wave 2	0.93	0.07
1-oleoyl-GPC (18:1)	CSF Wave 2	0.92	0.51
N-acetylthreonine	CSF Wave 2	0.77	0
N-acetylisoleucine	CSF Wave 2	0.98	0.29
N-acetylhistidine	CSF Wave 2	0.83	0.24
gamma-glutamylthreonine	CSF Wave 2	0.86	0.55
p-cresol sulfate	CSF Wave 2	0.12	0.82
erythronate*	CSF Wave 2	1	0.21
N1-methylinosine	CSF Wave 2	0.47	0.39
N2,N2-dimethylguanosine	CSF Wave 2	0.95	0.23
orotidine	CSF Wave 2	0.87	0.09
5,6-dihydrouridine	CSF Wave 2	0.72	0.2
3-(3-amino-3-carboxypropyl)uridine*	CSF Wave 2	0.83	0.73
5-methyluridine (ribothymidine)	CSF Wave 2	0.89	0.35
7-methylguanine	CSF Wave 2	0.68	0.79
2-amino-4-cyanobutanoate	CSF Wave 2	0.19	0.83
1-arachidonoyl-GPC (20:4n6)*	CSF Wave 2	0.27	0.92
gulonate*	CSF Wave 2	0.71	0.09
7alpha-hydroxy-3-oxo-4-cholestenoate (7-Hoca)	CSF Wave 2	0.62	0.54
N-acetyl-aspartyl-glutamate (NAAG)	CSF Wave 2	0.82	0.59
glycerophosphoinositol*	CSF Wave 2	0.96	0.22
deoxycarnitine	CSF Wave 2	0.52	0.12
N6-succinyladenosine	CSF Wave 2	0.49	0.31
mannitol/sorbitol	CSF Wave 2	0.73	0.82
dimethylarginine (SDMA + ADMA)	CSF Wave 2	0.92	0.14
N-acetylserine	CSF Wave 2	0.98	0.1
1-stearoyl-2-arachidonoyl-GPC (18:0/20:4)	CSF Wave 2	0.91	0.3
succinylcarnitine (C4-DC)	CSF Wave 2	0.73	0.32
N-acetyl-beta-alanine	CSF Wave 2	0.37	0.76
sphingomyelin (d18:1/18:1, d18:2/18:0)	CSF Wave 2	0.98	0.12
palmitoyl sphingomyelin (d18:1/16:0)	CSF Wave 2	0.81	0.26
ergothioneine	CSF Wave 2	0.27	0.94
alpha-ketoglutaramate*	CSF Wave 2	0.71	0.11
3-methylglutaconate	CSF Wave 2	0.18	0.41
cysteinylglycine disulfide*	CSF Wave 2	0.97	0.36
sulfate*	CSF Wave 2	0.41	0.42
argininate*	CSF Wave 2	0.93	0.42
galactosylglycerol	CSF Wave 2	0.44	0.56
2-O-methylascorbic acid	CSF Wave 2	0.66	0.28
carboxyethyl-GABA	CSF Wave 2	0.77	0.34
beta-citrylglutamate	CSF Wave 2	0.98	0.14
sphingomyelin (d18:1/14:0, d16:1/16:0)*	CSF Wave 2	0.29	0.29
sphingomyelin (d18:2/16:0, d18:1/16:1)*	CSF Wave 2	0.86	0.13
acisoga	CSF Wave 2	0.44	0.88
3-methoxytyramine sulfate	CSF Wave 2	0.5	0.78
O-sulfo-tyrosine	CSF Wave 2	0.36	0.2
3-methylglutarylcarnitine (2)	CSF Wave 2	0.69	0.7
sphingomyelin (d18:1/24:1, d18:2/24:0)*	CSF Wave 2	0.08	0.51
sphingomyelin (d18:1/20:0, d16:1/22:0)*	CSF Wave 2	0.99	0.14
sphingomyelin (d18:1/20:1, d18:2/20:0)*	CSF Wave 2	0.28	0.23
behenoyl sphingomyelin (d18:1/22:0)*	CSF Wave 2	0.85	0.27
sphingomyelin (d18:1/22:1, d18:2/22:0, d16:1/24:1)*	CSF Wave 2	1	0.05
C-glycosyltryptophan	CSF Wave 2	0.35	0.44
arabitol/xylitol	CSF Wave 2	0.21	0.49
N-acetylglucosamine/N-acetylgalactosamine	CSF Wave 2	0.78	0.35
1-stearoyl-2-oleoyl-GPC (18:0/18:1)	CSF Wave 2	0.7	0.11
1-palmitoyl-2-arachidonoyl-GPC (16:0/20:4n6)	CSF Wave 2	0.48	0.81
1-palmitoyl-2-docosahexaenoyl-GPC (16:0/22:6)	CSF Wave 2	0.46	0.58
1-stearoyl-2-docosahexaenoyl-GPC (18:0/22:6)	CSF Wave 2	0.92	0.19
1-palmitoyl-2-stearoyl-GPC (16:0/18:0)	CSF Wave 2	0.79	0.16
palmitoyl dihydrosphingomyelin (d18:0/16:0)*	CSF Wave 2	0.54	0.54
sphingomyelin (d18:2/24:1, d18:1/24:2)*	CSF Wave 2	0.82	0.2
1-stearoyl-2-linoleoyl-GPC (18:0/18:2)*	CSF Wave 2	0.96	0.37
1-palmitoyl-2-palmitoleoyl-GPC (16:0/16:1)*	CSF Wave 2	0.86	0.18
1-(1-enyl-palmitoyl)-2-oleoyl-GPC (P-16:0/18:1)*	CSF Wave 2	0.85	0.46
1-(1-enyl-palmitoyl)-2-arachidonoyl-GPC (P-16:0/20:4)*	CSF Wave 2	0.61	0.7
2,3-dihydroxy-2-methylbutyrate	CSF Wave 2	0.31	0.59
gamma-glutamyl-alpha-lysine	CSF Wave 2	0.29	0.94
(N(1) + N(8))-acetylspermidine	CSF Wave 2	0.56	0.2
hydroxyasparagine**	CSF Wave 2	0.66	0.28
N,N,N-trimethyl-alanylproline betaine (TMAP)	CSF Wave 2	0.84	0.3
N-acetyl-isoputreanine	CSF Wave 2	0.83	0.21
2,3-dihydroxy-5-methylthio-4-pentenoate (DMTPA)*	CSF Wave 2	0.3	0.16
hydroxy-N6,N6,N6-trimethyllysine*	CSF Wave 2	0.19	0.86
N-acetyl-2-aminoadipate	CSF Wave 2	0.16	0.81
N,N-dimethyl-pro-pro	CSF Wave 2	0.76	0.19
N-lactoyl phenylalanine	CSF Wave 2	0.12	0.5
N-lactoyl valine	CSF Wave 2	0.78	0.25
X-10457	CSF Wave 2	0.36	0.44
X-11787	CSF Wave 2	0.96	0.06
X-12100	CSF Wave 2	0.44	0.65
X-12411	CSF Wave 2	0.74	0.92
X-13728	CSF Wave 2	0.24	0.87
X-14056	CSF Wave 2	0.92	0.23
X-18887	CSF Wave 2	0.88	0.81
X-22162	CSF Wave 2	0.53	0.26
X-23593	CSF Wave 2	0.68	0.28
X-23739	CSF Wave 2	0.76	0.3
X-24228	CSF Wave 2	0.86	0.05
X-24337	CSF Wave 2	0.94	0.02
X-24431	CSF Wave 2	0.65	0.21
X-25109	CSF Wave 2	0.68	0.59
S-1-pyrroline-5-carboxylate	CSF Wave Inter-wave	0.35	0.95
spermidine	CSF Wave Inter-wave	0.5	0.48
5-hydroxyindoleacetate	CSF Wave Inter-wave	0.53	0.89
3-hydroxyisobutyrate	CSF Wave Inter-wave	0.3	0.62
3-hydroxy-3-methylglutarate	CSF Wave Inter-wave	0.74	0.41
homovanillate (HVA)	CSF Wave Inter-wave	0.6	0.93
5,6-dihydrothymine	CSF Wave Inter-wave	0.46	0.66
N6,N6,N6-trimethyllysine	CSF Wave Inter-wave	0.98	0.22
N-acetylputrescine	CSF Wave Inter-wave	0.13	0.98
5-methylthioadenosine (MTA)	CSF Wave Inter-wave	0.54	0.2
arginine	CSF Wave Inter-wave	0.83	0.17
argininosuccinate	CSF Wave Inter-wave	0.5	0.88
ascorbate (vitamin C)	CSF Wave Inter-wave	0.98	0.29
3-(4-hydroxyphenyl)lactate	CSF Wave Inter-wave	0.34	0.41
cholesterol	CSF Wave Inter-wave	0.83	0.15
creatinine	CSF Wave Inter-wave	0.69	0.16
cysteinylglycine	CSF Wave Inter-wave	0.31	0.9
gluconate	CSF Wave Inter-wave	0.61	0.33
glycine	CSF Wave Inter-wave	0.66	0.53
histidine	CSF Wave Inter-wave	0.88	0.26
inosine	CSF Wave Inter-wave	0.51	0.8
myo-inositol	CSF Wave Inter-wave	0.56	0.32
citrulline	CSF Wave Inter-wave	0.41	0.8
leucine	CSF Wave Inter-wave	0.81	0.41
lysine	CSF Wave Inter-wave	1	0.1
malate	CSF Wave Inter-wave	0.21	0.98
methionine	CSF Wave Inter-wave	0.84	0.82
orotate	CSF Wave Inter-wave	0.55	0.57
phenylalanine	CSF Wave Inter-wave	0.48	0.36
lactate	CSF Wave Inter-wave	0.58	0.57
serine	CSF Wave Inter-wave	0.94	0.03
taurine	CSF Wave Inter-wave	0.81	0.5
urea	CSF Wave Inter-wave	0.44	0.86
2'-deoxyuridine	CSF Wave Inter-wave	0.68	0.58
glutamate	CSF Wave Inter-wave	0.81	0.46
glutamine	CSF Wave Inter-wave	0.68	0.22
tryptophan	CSF Wave Inter-wave	0.87	0.38
valine	CSF Wave Inter-wave	0.67	0.51
glucose	CSF Wave Inter-wave	0.83	0.26
betaine	CSF Wave Inter-wave	0.5	0.54
cysteine	CSF Wave Inter-wave	0.24	0.91
mannose	CSF Wave Inter-wave	0.46	0.8
alanine	CSF Wave Inter-wave	0.99	0.14
tyrosine	CSF Wave Inter-wave	0.68	0.3
cytidine	CSF Wave Inter-wave	0.82	0.28
arabinose	CSF Wave Inter-wave	0.32	0.05
adenine	CSF Wave Inter-wave	0.99	0.26
asparagine	CSF Wave Inter-wave	0.81	0.41
5-oxoproline	CSF Wave Inter-wave	0.91	0.15
glycerate	CSF Wave Inter-wave	0.87	0.27
N-acetylmethionine	CSF Wave Inter-wave	0.4	0.61
N-acetylvaline	CSF Wave Inter-wave	0.24	0.4
guanosine	CSF Wave Inter-wave	0.52	0.48
N-acetylalanine	CSF Wave Inter-wave	0.16	0.56
4-acetamidobutanoate	CSF Wave Inter-wave	0.42	0.94
citrate	CSF Wave Inter-wave	0.87	0.35
2-aminobutyrate	CSF Wave Inter-wave	0.64	0.81
urate	CSF Wave Inter-wave	0.6	0.19
gamma-glutamylglutamine	CSF Wave Inter-wave	0.35	0.88
N-acetylneuraminate	CSF Wave Inter-wave	0.19	0.47
isocitrate	CSF Wave Inter-wave	0.93	0.2
creatine	CSF Wave Inter-wave	0.65	0.57
cys-gly, oxidized	CSF Wave Inter-wave	0.87	0.28
N1-methyladenosine	CSF Wave Inter-wave	0.52	0.35
choline	CSF Wave Inter-wave	0.71	0.72
1-palmitoyl-2-linoleoyl-GPC (16:0/18:2)	CSF Wave Inter-wave	0.68	0.34
stearoyl sphingomyelin (d18:1/18:0)	CSF Wave Inter-wave	0.87	0.07
1-palmitoyl-2-oleoyl-GPC (16:0/18:1)	CSF Wave Inter-wave	0.93	0.13
methylsuccinate	CSF Wave Inter-wave	0.21	0.66
carnitine	CSF Wave Inter-wave	0.76	0.32
glucuronate	CSF Wave Inter-wave	0.62	0.39
kynurenine	CSF Wave Inter-wave	0.3	0.53
N-acetylglutamate	CSF Wave Inter-wave	0.12	0.99
tartarate	CSF Wave Inter-wave	0.06	0.62
ribitol	CSF Wave Inter-wave	0.4	0.43
1,5-anhydroglucitol (1,5-AG)	CSF Wave Inter-wave	0.45	0.22
1,2-dipalmitoyl-GPC (16:0/16:0)	CSF Wave Inter-wave	0.72	0.18
1-myristoyl-2-palmitoyl-GPC (14:0/16:0)	CSF Wave Inter-wave	0.99	0.01
alpha-hydroxyisocaproate	CSF Wave Inter-wave	0.54	0.93
maleate	CSF Wave Inter-wave	0.46	0.4
tartronate (hydroxymalonate)	CSF Wave Inter-wave	0.28	0.08
3-methyl-2-oxobutyrate	CSF Wave Inter-wave	0.88	0.58
homoarginine	CSF Wave Inter-wave	0.8	0.63
citramalate	CSF Wave Inter-wave	0.73	0.4
N-acetylglycine	CSF Wave Inter-wave	0.06	0.98
ribonate	CSF Wave Inter-wave	0.68	0.62
gamma-glutamylvaline	CSF Wave Inter-wave	0.62	0.42
3-hydroxy-2-ethylpropionate	CSF Wave Inter-wave	0.12	0.81
N-acetylglutamine	CSF Wave Inter-wave	0.67	0.41
N-acetylphenylalanine	CSF Wave Inter-wave	0.92	0.52
N-acetylasparagine	CSF Wave Inter-wave	0.88	0.18
1-palmitoyl-GPC (16:0)	CSF Wave Inter-wave	0.66	0.67
N-acetylarginine	CSF Wave Inter-wave	0.99	0.04
1-oleoyl-GPC (18:1)	CSF Wave Inter-wave	0.92	0.2
N-acetylhistidine	CSF Wave Inter-wave	0.21	0.56
nicotinamide riboside	CSF Wave Inter-wave	0.69	0.12
gamma-glutamylthreonine	CSF Wave Inter-wave	0.95	0.34
erythronate*	CSF Wave Inter-wave	0.9	0.18
N1-methylinosine	CSF Wave Inter-wave	0.89	0.43
N2,N2-dimethylguanosine	CSF Wave Inter-wave	0.93	0.22
5,6-dihydrouridine	CSF Wave Inter-wave	0.88	0.17
3-(3-amino-3-carboxypropyl)uridine*	CSF Wave Inter-wave	0.43	0.64
7-methylguanine	CSF Wave Inter-wave	0.76	0.69
homostachydrine*	CSF Wave Inter-wave	0.78	1
gulonate*	CSF Wave Inter-wave	0.95	0.28
7alpha-hydroxy-3-oxo-4-cholestenoate (7-Hoca)	CSF Wave Inter-wave	0.91	0.1
N-acetyl-aspartyl-glutamate (NAAG)	CSF Wave Inter-wave	0.92	0.43
glycerophosphoinositol*	CSF Wave Inter-wave	0.77	0.51
deoxycarnitine	CSF Wave Inter-wave	0.7	0.37
N6-succinyladenosine	CSF Wave Inter-wave	0.45	0.65
mannitol/sorbitol	CSF Wave Inter-wave	0.82	0.22
dimethylarginine (SDMA + ADMA)	CSF Wave Inter-wave	0.76	0.2
N-acetylserine	CSF Wave Inter-wave	0.84	0.17
1-stearoyl-2-arachidonoyl-GPC (18:0/20:4)	CSF Wave Inter-wave	0.95	0.16
succinylcarnitine (C4-DC)	CSF Wave Inter-wave	0.55	0.23
N-acetyl-beta-alanine	CSF Wave Inter-wave	0.3	0.88
sphingomyelin (d18:1/18:1, d18:2/18:0)	CSF Wave Inter-wave	0.93	0.11
palmitoyl sphingomyelin (d18:1/16:0)	CSF Wave Inter-wave	0.9	0.17
ergothioneine	CSF Wave Inter-wave	0.21	0.59
alpha-ketoglutaramate*	CSF Wave Inter-wave	0.95	0.52
3-methylglutaconate	CSF Wave Inter-wave	0.55	0.32
cysteinylglycine disulfide*	CSF Wave Inter-wave	0.38	0.48
sulfate*	CSF Wave Inter-wave	0.65	0.91
galactosylglycerol	CSF Wave Inter-wave	0.87	0.05
2-O-methylascorbic acid	CSF Wave Inter-wave	0.66	0.12
carboxyethyl-GABA	CSF Wave Inter-wave	0.84	0.18
beta-citrylglutamate	CSF Wave Inter-wave	0.83	0.65
sphingomyelin (d18:1/14:0, d16:1/16:0)*	CSF Wave Inter-wave	0.89	0.28
sphingomyelin (d18:2/16:0, d18:1/16:1)*	CSF Wave Inter-wave	0.71	0
acisoga	CSF Wave Inter-wave	0.31	0.86
N-formylanthranilic acid	CSF Wave Inter-wave	0.36	0.97
3-methoxytyramine sulfate	CSF Wave Inter-wave	0.27	0.76
methionine sulfone	CSF Wave Inter-wave	0.68	0.97
O-sulfo-tyrosine	CSF Wave Inter-wave	0.61	0.67
N-acetyltaurine	CSF Wave Inter-wave	0.68	0.95
3-methylglutarylcarnitine (2)	CSF Wave Inter-wave	0.28	0.89
sphingomyelin (d18:1/24:1, d18:2/24:0)*	CSF Wave Inter-wave	0.88	0.19
sphingomyelin (d18:1/20:0, d16:1/22:0)*	CSF Wave Inter-wave	0.84	0.1
sphingomyelin (d18:1/20:1, d18:2/20:0)*	CSF Wave Inter-wave	0.83	0.01
behenoyl sphingomyelin (d18:1/22:0)*	CSF Wave Inter-wave	1	0.07
sphingomyelin (d18:1/22:1, d18:2/22:0, d16:1/24:1)*	CSF Wave Inter-wave	0.4	0.68
3-hydroxyhexanoate	CSF Wave Inter-wave	0.89	0.53
C-glycosyltryptophan	CSF Wave Inter-wave	0.28	0.56
arabitol/xylitol	CSF Wave Inter-wave	0.19	0.1
N-acetylglucosamine/N-acetylgalactosamine	CSF Wave Inter-wave	0.86	0.58
1-stearoyl-2-oleoyl-GPC (18:0/18:1)	CSF Wave Inter-wave	0.9	0.06
1-palmitoyl-2-arachidonoyl-GPC (16:0/20:4n6)	CSF Wave Inter-wave	0.44	0.34
1-palmitoyl-2-docosahexaenoyl-GPC (16:0/22:6)	CSF Wave Inter-wave	0.96	0.22
1-stearoyl-2-docosahexaenoyl-GPC (18:0/22:6)	CSF Wave Inter-wave	0.9	0.18
1-palmitoyl-2-stearoyl-GPC (16:0/18:0)	CSF Wave Inter-wave	0.74	0.16
2-hydroxybutyrate/2-hydroxyisobutyrate	CSF Wave Inter-wave	0.22	0.48
palmitoyl dihydrosphingomyelin (d18:0/16:0)*	CSF Wave Inter-wave	0.96	0.34
sphingomyelin (d18:2/24:1, d18:1/24:2)*	CSF Wave Inter-wave	0.84	0.06
1-stearoyl-2-linoleoyl-GPC (18:0/18:2)*	CSF Wave Inter-wave	0.92	0.41
1-palmitoyl-2-palmitoleoyl-GPC (16:0/16:1)*	CSF Wave Inter-wave	0.82	0.05
1-(1-enyl-palmitoyl)-2-oleoyl-GPC (P-16:0/18:1)*	CSF Wave Inter-wave	1	0.2
1-(1-enyl-palmitoyl)-2-arachidonoyl-GPC (P-16:0/20:4)*	CSF Wave Inter-wave	0.89	0.66
2,3-dihydroxy-2-methylbutyrate	CSF Wave Inter-wave	0.28	0.5
gamma-glutamyl-alpha-lysine	CSF Wave Inter-wave	0.29	0.77
(N(1) + N(8))-acetylspermidine	CSF Wave Inter-wave	0.97	0.32
hydroxyasparagine**	CSF Wave Inter-wave	0.41	0.82
N,N,N-trimethyl-alanylproline betaine (TMAP)	CSF Wave Inter-wave	0.9	0.2
N-acetyl-isoputreanine	CSF Wave Inter-wave	0.63	0.11
2,3-dihydroxy-5-methylthio-4-pentenoate (DMTPA)*	CSF Wave Inter-wave	0.35	0.89
hydroxy-N6,N6,N6-trimethyllysine*	CSF Wave Inter-wave	0.53	0.93
N-acetyl-2-aminoadipate	CSF Wave Inter-wave	0.09	0.95
N,N-dimethyl-pro-pro	CSF Wave Inter-wave	0.48	0.3
N-lactoyl phenylalanine	CSF Wave Inter-wave	0.66	0.41
N-lactoyl valine	CSF Wave Inter-wave	0.88	0.22
X-10457	CSF Wave Inter-wave	0.15	0.43
X-11612	CSF Wave Inter-wave	0.6	0.75
X-12100	CSF Wave Inter-wave	0.28	0.85
X-12411	CSF Wave Inter-wave	0.97	0.65
X-14056	CSF Wave Inter-wave	0.34	0.38
X-18887	CSF Wave Inter-wave	0.54	0.54
X-21733	CSF Wave Inter-wave	0.17	0.94
X-22162	CSF Wave Inter-wave	0.68	0.18
X-23593	CSF Wave Inter-wave	0.2	0.74
X-23739	CSF Wave Inter-wave	1	0.02
X-24228	CSF Wave Inter-wave	0.64	0.15
X-24337	CSF Wave Inter-wave	0.92	0.06
X-24431	CSF Wave Inter-wave	0.55	0.64
X-25109	CSF Wave Inter-wave	0.48	0.95
